# Emergence and spread of a B.1.1.28-derived P.6 lineage with Q675H and Q677H Spike mutations in Uruguay

**DOI:** 10.1101/2021.07.27.21261150

**Authors:** Natalia Rego, Cecilia Salazar, Mercedes Paz, Alicia Costábile, Alvaro Fajardo, Ignacio Ferrés, Paula Perbolianachis, Tamara Fernández-Calero, Veronica Noya, Matias R. Machado, Rodrigo Arce, Mailen Arleo, Tania Possi, Natalia Reyes, María Noel Bentancor, Andrés Lizasoain, Viviana Bortagaray, Ana Moller, Odhille Chappos, Nicolas Nin, Javier Hurtado, Melissa Duquía, Belén González, Luciana Griffero, Mauricio Méndez, Ma Pía Techera, Juan Zanetti, Bernardina Rivera, Matías Maidana, Martina Alonso, Cecilia Alonso, Julio Medina, Henry Albornoz, Rodney Colina, Gonzalo Bello, Pilar Moreno, Gonzalo Moratorio, Gregorio Iraola, Lucía Spangenberg

## Abstract

Uruguay was able to control the viral dissemination during the first nine months of the SARS-CoV-2 pandemic. Unfortunately, towards the end of 2020, the number of daily new cases exponentially increased. Herein we analyzed the country-wide genetic diversity of SARS-CoV-2 between November, 2020 and April, 2021. Our findings identified that the most prevalent viral variant during late 2020 was a B.1.1.28 sublineage carrying mutations Q675H+Q677H in the viral Spike, now designated as lineage P.6. This new lineage P.6 probably arose around November 2020, in Montevideo, Uruguay’s capital department and rapidly spread to other Uruguayan departments, with evidence of further local transmission clusters, also spread sporadically to the USA and Spain. The Q675H and Q677H mutations are in the proximity of the polybasic cleavage site at the S1/S2 boundary and also arose independently in many SARS-CoV-2 lineages circulating worldwide. Although the lineage P.6 was replaced by the Variant of Concern (VOC) P.1 as the predominant viral strain in Uruguay since April 2021, the monitoring of the concurrent emergence of Q675H+Q677H in VOCs should be of worldwide interest.
