## Supplementary material for "Emergence and spread of a B.1.1.28-derived P.6 lineage with Q675H and Q677H Spike mutations in Uruguay": Table S1

### Sheet: Hoja1
GISAID	ID	lineage	P.6	department
EPI_ISL_2754032	PAL-M416#	B.1.1.28	Yes	Rocha
EPI_ISL_2755057	PAL-M527#	B.1.1.28	Yes	Rocha
EPI_ISL_2754023	CHY-M371#	B.1.1.28	Yes	Rocha
EPI_ISL_2754031	ROC-M415#	B.1.1.28	Yes	Rocha
EPI_ISL_2757857	ROC-M550#	B.1.1.28	Yes	Rocha
EPI_ISL_2754073	CAS-M442#	B.1.1.28	Yes	Rocha
EPI_ISL_2754030	ADU-M412#	B.1.1.28	Yes	Rocha
EPI_ISL_2757850	BCY-M540#	B.1.1.28	Yes	Rocha
EPI_ISL_2753959	PAL-M353#	B.1.1.28	Yes	Rocha
EPI_ISL_2753960	ROC-M354#	B.1.1.28	Yes	Rocha
EPI_ISL_2753964	ROC-M357#	B.1.1.28	Yes	Rocha
EPI_ISL_2963518	REICUY8-002121-UYMO	B.1.1.28	Yes	Montevideo
EPI_ISL_2963519	CUY1-000101-UYSA	B.1.1.28	Yes	Salto
EPI_ISL_2963634	CUY1-000008-UYSJ	B.1.1.28	Yes	San Jose
EPI_ISL_2964004	CUY1-000107-UYRN	B.1.1.28	Yes	Rio Negro
EPI_ISL_2964223	CUY1-000091-UYMO	B.1.1.28	Yes	Montevideo
EPI_ISL_2964380	CUY1-000112-UYSA	B.1.1.28	Yes	Salto
EPI_ISL_2964381	CUY1-000162-UYTA	B.1.1.28	Yes	Tacuarembo
EPI_ISL_2964382	CUY1-000021-UYCO	B.1.1.28	Yes	Colonia
EPI_ISL_2964383	CUY1-000167-UYTA	B.1.1.28	Yes	Tacuarembo
EPI_ISL_2964384	CUY1-000023-UYMA	B.1.1.28	Yes	Maldonado
EPI_ISL_2964385	CUY1-000076-UYCA	B.1.1.28	Yes	Canelones
EPI_ISL_2964386	CUY2-000184-UYSA	B.1.1.28	Yes	Salto
EPI_ISL_2964387	CUY3-000356-UYSJ	B.1.1.28	Yes	San Jose
EPI_ISL_2964388	CUY4-000413-UYCO	B.1.1.28	Yes	Colonia
EPI_ISL_2964483	CUY4-000458-UYCO	B.1.1.28	Yes	Colonia
EPI_ISL_2964557	CUY3-000376-UYMO	B.1.1.28	Yes	Montevideo
EPI_ISL_2964558	CUY4-000420-UYTA	B.1.1.28	Yes	Tacuarembo
EPI_ISL_2964559	CUY4-000460-UYSJ	B.1.1.28	Yes	San Jose
EPI_ISL_2964560	CUY3-000280-UYMO	B.1.1.28	Yes	Montevideo
EPI_ISL_2964561	CUY3-000383-UYMO	B.1.1.28	Yes	Montevideo
EPI_ISL_2964562	CUY4-000421-UYCA	B.1.1.28	Yes	Canelones
EPI_ISL_2964564	CUY3-000384-UYMO	B.1.1.28	Yes	Montevideo
EPI_ISL_2964565	CUY3-000285-UYMO	B.1.1.28	Yes	Montevideo
EPI_ISL_2964566	CUY3-000386-UYMO	B.1.1.28	Yes	Montevideo
EPI_ISL_2964567	CUY4-000435-UYRO	B.1.1.28	Yes	Rocha
EPI_ISL_2964568	CUY4-000445-UYLA	B.1.1.28	Yes	Lavalleja
EPI_ISL_2964569	CUY5-000546-UYMO	B.1.1.28	Yes	Montevideo
EPI_ISL_2964570	CUY5-000577-UYSA	B.1.1.28	Yes	Salto
EPI_ISL_2964571	CUY5-000708-UYMA	B.1.1.28	Yes	Maldonado
EPI_ISL_2964587	CUY5-000735-UYTA	B.1.1.28	Yes	Tacuarembo
EPI_ISL_2964588	CUY5-000547-UYMO	B.1.1.28	Yes	Montevideo
EPI_ISL_2964589	CUY5-000606-UYMA	B.1.1.28	Yes	Maldonado
EPI_ISL_2964590	CUY5-000631-UYMA	B.1.1.28	Yes	Maldonado
EPI_ISL_2964591	CUY5-000678-UYMA	B.1.1.28	Yes	Maldonado
EPI_ISL_2964592	CUY5-000709-UYMA	B.1.1.28	Yes	Maldonado
EPI_ISL_2964593	CUY5-000592-UYSA	B.1.1.28	Yes	Salto
EPI_ISL_2964594	CUY5-000608-UYMA	B.1.1.28	Yes	Maldonado
EPI_ISL_2964595	CUY5-000571-UYMO	B.1.1.28	Yes	Montevideo
EPI_ISL_2964596	CUY5-000689-UYSJ	B.1.1.28	Yes	San Jose
EPI_ISL_2964597	CUY5-000573-UYSA	B.1.1.28	Yes	Salto
EPI_ISL_2964625	CUY5-000585-UYSA	B.1.1.28	Yes	Salto
EPI_ISL_2964626	CUY5-000574-UYSA	B.1.1.28	Yes	Salto
EPI_ISL_2964633	CUY5-000716-UYMA	B.1.1.28	Yes	Maldonado
EPI_ISL_2964634	CUY5-000589-UYTT	B.1.1.28	Yes	Treinta y Tres
EPI_ISL_2964635	CUY6-001052-UYSA	B.1.1.28	Yes	Salto
EPI_ISL_2964636	CUY6-000820-UYMO	B.1.1.28	Yes	Montevideo
EPI_ISL_2964637	CUY6-000871-UYMO	B.1.1.28	Yes	Montevideo
EPI_ISL_2964638	CUY6-001053-UYSJ	B.1.1.28	Yes	San Jose
EPI_ISL_2964646	CUY6-000800-UYMO	B.1.1.28	Yes	Montevideo
EPI_ISL_2964648	CUY6-001347-UYMO	B.1.1.28	Yes	Montevideo
EPI_ISL_2964649	CUY6-000868-UYMO	B.1.1.28	Yes	Montevideo
EPI_ISL_2964650	CUY6-000772-UYMO	B.1.1.28	Yes	Montevideo
EPI_ISL_2964651	CUY6-001210-UYMA	B.1.1.28	Yes	Maldonado
EPI_ISL_2964653	CUY6-001114-UYCO	B.1.1.28	Yes	Colonia
EPI_ISL_2964654	CUY6-001317-UYSA	B.1.1.28	Yes	Salto
EPI_ISL_2964655	CUY6-001069-UYSJ	B.1.1.28	Yes	San Jose
EPI_ISL_2964656	CUY6-000808-UYMO	B.1.1.28	Yes	Montevideo
EPI_ISL_2964657	CUY6-000807-UYMO	B.1.1.28	Yes	Montevideo
EPI_ISL_2964658	CUY6-000956-UYCA	B.1.1.28	Yes	Canelones
EPI_ISL_2964659	CUY6-001044-UYSA	B.1.1.28	Yes	Salto
EPI_ISL_2964660	CUY6-001252-UYSA	B.1.1.28	Yes	Salto
EPI_ISL_2964671	CUY6-000912-UYCA	B.1.1.28	Yes	Canelones
EPI_ISL_2964672	CUY6-001010-UYCO	B.1.1.28	Yes	Colonia
EPI_ISL_2964674	CUY6-001362-UYMO	B.1.1.28	Yes	Montevideo
EPI_ISL_2964675	CUY6-000942-UYSA	B.1.1.28	Yes	Salto
EPI_ISL_2964676	CUY6-001105-UYSA	B.1.1.28	Yes	Salto
EPI_ISL_2964678	CUY6-001299-UYSA	B.1.1.28	Yes	Salto
EPI_ISL_2964679	CUY6-001065-UYSJ	B.1.1.28	Yes	San Jose
EPI_ISL_2964680	CUY6-001204-UYSA	B.1.1.28	Yes	Salto
EPI_ISL_2964682	CUY6-001290-UYSJ	B.1.1.28	Yes	San Jose
EPI_ISL_2964683	CUY6-001218-UYSA	B.1.1.28	Yes	Salto
EPI_ISL_2964686	CUY7-001562-UYMO	B.1.1.28	Yes	Montevideo
EPI_ISL_2964687	CUY7-001437-UYMO	B.1.1.28	Yes	Montevideo
EPI_ISL_2964689	CUY7-001426-UYMO	B.1.1.28	Yes	Montevideo
EPI_ISL_2964690	CUY7-001455-UYMO	B.1.1.28	Yes	Montevideo
EPI_ISL_2964691	CUY8-001627-UYCA	B.1.1.28	Yes	Canelones
EPI_ISL_2964693	CUY8-001787-UYTA	B.1.1.28	Yes	Tacuarembo
EPI_ISL_2964694	CUY8-001812-UYTA	B.1.1.28	Yes	Tacuarembo
EPI_ISL_2964695	CUY8-001628-UYCA	B.1.1.28	Yes	Canelones
EPI_ISL_2964696	CUY8-001789-UYTA	B.1.1.28	Yes	Tacuarembo
EPI_ISL_2964698	CUY8-001790-UYTA	B.1.1.28	Yes	Tacuarembo
EPI_ISL_2964699	CUY8-001801-UYTA	B.1.1.28	Yes	Tacuarembo
EPI_ISL_2964701	CUY8-001802-UYTA	B.1.1.28	Yes	Tacuarembo
EPI_ISL_2964702	CUY8-001806-UYTA	B.1.1.28	Yes	Tacuarembo
EPI_ISL_2964703	CUY8-001808-UYTA	B.1.1.28	Yes	Tacuarembo
EPI_ISL_2964705	RT25-UYMO	B.1.1.28	Yes	Montevideo
EPI_ISL_2965557	RT28-UYMO	B.1.1.28	Yes	Montevideo
EPI_ISL_2965558	RT35-UYMO	B.1.1.28	Yes	Montevideo
EPI_ISL_2965559	RT38-UYCA	B.1.1.28	Yes	Canelones
EPI_ISL_2965560	RT39-UYMO	B.1.1.28	Yes	Montevideo
EPI_ISL_2965561	RT42-UYCA	B.1.1.28	Yes	Canelones
EPI_ISL_2965562	RT45-UYTA	B.1.1.28	Yes	Tacuarembo
EPI_ISL_2965563	RT16-UYMO	B.1.1.28	Yes	Montevideo
EPI_ISL_2965564	RT71-UYMO	B.1.1.28	Yes	Montevideo
EPI_ISL_2965565	RT72-UYCA	B.1.1.28	Yes	Canelones
EPI_ISL_2965568	RT43-UYMO	B.1.1.28	Yes	Montevideo
EPI_ISL_2965569	RT59-UYMO	B.1.1.28	Yes	Montevideo
EPI_ISL_2965570	RT69-UYSJ	B.1.1.28	Yes	San Jose
EPI_ISL_2965571	RT81-UYMO	B.1.1.28	Yes	Montevideo
EPI_ISL_2964563	CUY4-000461-UYRI	B.1.1.28	No	Rivera
EPI_ISL_2965572	CUY12-002838-UYRN	B.1.1.28	No	Rio Negro
EPI_ISL_2965573	CUY1-000001-UYTT	B.1.1.28	No	Treinta y Tres
EPI_ISL_2965574	CUY1-000073-UYFS	B.1.1.28	No	Flores
EPI_ISL_2965575	CUY6-000828-UYMO	B.1.1.28	No	Montevideo
EPI_ISL_2965576	CUY6-001115-UYFS	B.1.1.28	No	Flores
EPI_ISL_2965578	CUY6-001330-UYFD	B.1.1.28	No	Florida
EPI_ISL_2965579	CUY6-000825-UYMO	B.1.1.28	No	Montevideo
EPI_ISL_2965580	CUY6-001107-UYCA	B.1.1.28	No	Canelones
EPI_ISL_2965581	RT21-UYMO^	B.1.1.28	No	Montevideo
EPI_ISL_2965583	RT01-UYMO^	B.1.1.28	No	Montevideo
EPI_ISL_2965584	RT19-UYMO^	B.1.1.28	No	Montevideo
EPI_ISL_2965585	RT20-UYMO^	B.1.1.28	No	Montevideo
EPI_ISL_2965586	RT22-UYMO^	B.1.1.28	No	Montevideo
EPI_ISL_3098718	CUY4-000525-UYMO	B.1.1.28	Yes	Montevideo
EPI_ISL_3089975	CUY1-000100-UYSA*	B.1.1.28	Yes	Salto
EPI_ISL_3089976	CUY1-000102-UYSA*	B.1.1.28	Yes	Salto
EPI_ISL_3090038	CUY1-000134-UYTA*	B.1.1.28	No	Tacuarembó
EPI_ISL_3090039	CUY1-000137-UYTA*	B.1.1.28	No	Tacuarembó
EPI_ISL_3090040	CUY1-000138-UYTA*	B.1.1.28	No	Tacuarembó
EPI_ISL_3089977	CUY1-000143-UYTA*	B.1.1.28	Yes	Tacuarembó
EPI_ISL_3089978	CUY1-000158-UYTA*	B.1.1.28	Yes	Tacuarembó
EPI_ISL_3089979	CUY1-000165-UYTA*	B.1.1.28	Yes	Tacuarembó
EPI_ISL_3089980	CUY1-000170-UYTA*	B.1.1.28	Yes	Tacuarembó
EPI_ISL_3089981	CUY1-000173-UYTA*	B.1.1.28	Yes	Tacuarembó
EPI_ISL_3089982	CUY2-000177-UYPA*	B.1.1.28	Yes	Paysandú
EPI_ISL_3089983	CUY2-000178-UYSA*	B.1.1.28	Yes	Salto
EPI_ISL_3089984	CUY2-000181-UYPA*	B.1.1.28	Yes	Paysandú
EPI_ISL_3089985	CUY2-000182-UYSA*	B.1.1.28	Yes	Salto
EPI_ISL_3089986	CUY2-000183-UYMO*	B.1.1.28	Yes	Montevideo
EPI_ISL_3089987	CUY2-000185-UYSA*	B.1.1.28	Yes	Salto
EPI_ISL_3089988	CUY2-000186-UYSA*	B.1.1.28	Yes	Salto
EPI_ISL_3089989	CUY2-000190-UYSA*	B.1.1.28	Yes	Salto
EPI_ISL_3089990	CUY2-000191-UYPA*	B.1.1.28	Yes	Paysandú
EPI_ISL_3089991	CUY2-000192-UYPA*	B.1.1.28	Yes	Paysandú
EPI_ISL_3089992	CUY2-000193-UYPA*	B.1.1.28	Yes	Paysandú
EPI_ISL_3089993	CUY2-000194-UYPA*	B.1.1.28	Yes	Paysandú
EPI_ISL_3089994	CUY16-003485-UYMO*	B.1.1.28	Yes	Canelones
EPI_ISL_3089995	CUY16-003486-UYMO*	B.1.1.28	Yes	Montevideo
EPI_ISL_3089996	CUY16-003487-UYMO*	B.1.1.28	Yes	Canelones
EPI_ISL_3089997	CUY16-003493-UYXX*	B.1.1.28	Yes	Uruguay
EPI_ISL_3089998	CUY16-003494-UYXX*	B.1.1.28	Yes	Uruguay
EPI_ISL_3089999	CUY16-003498-UYMO*	B.1.1.28	Yes	Montevideo
EPI_ISL_3090000	CUY16-003499-UYMO*	B.1.1.28	Yes	Montevideo
EPI_ISL_3090001	CUY16-003500-UYMO*	B.1.1.28	Yes	Montevideo
EPI_ISL_3090002	CUY16-003501-UYMO*	B.1.1.28	Yes	Montevideo
EPI_ISL_3090003	CUY16-003504-UYMO*	B.1.1.28	Yes	Montevideo
EPI_ISL_3090004	CUY16-003505-UYXX*	B.1.1.28	Yes	Uruguay
EPI_ISL_3090005	CUY16-003507-UYMO*	B.1.1.28	Yes	Montevideo
EPI_ISL_3090006	CUY16-003509-UYMO*	B.1.1.28	Yes	Montevideo
EPI_ISL_3090007	CUY16-003512-UYXX*	B.1.1.28	Yes	Uruguay
EPI_ISL_3090008	CUY16-003513-UYXX*	B.1.1.28	Yes	Uruguay
EPI_ISL_3090009	CUY16-003515-UYXX*	B.1.1.28	Yes	Uruguay
EPI_ISL_3090010	CUY16-003516-UYXX*	B.1.1.28	Yes	Uruguay
EPI_ISL_3090011	CUY16-003517-UYMO*	B.1.1.28	Yes	Montevideo
EPI_ISL_3090012	CUY16-003518-UYMO*	B.1.1.28	Yes	Montevideo
EPI_ISL_3090013	CUY16-003519-UYMO*	B.1.1.28	Yes	Montevideo
EPI_ISL_3090014	CUY16-003520-UYMO*	B.1.1.28	Yes	Montevideo
EPI_ISL_3090015	CUY16-003521-UYMO*	B.1.1.28	Yes	Montevideo
EPI_ISL_3090016	CUY16-003522-UYMO*	B.1.1.28	Yes	Montevideo
EPI_ISL_3090017	CUY16-003524-UYMO*	B.1.1.28	Yes	Montevideo
EPI_ISL_3090018	CUY16-003525-UYMO*	B.1.1.28	Yes	Montevideo
EPI_ISL_3090019	CUY16-003526-UYMO*	B.1.1.28	Yes	Montevideo
EPI_ISL_3090020	CUY16-003527-UYMO*	B.1.1.28	Yes	Montevideo
EPI_ISL_3090021	CUY16-003528-UYMO*	B.1.1.28	Yes	Montevideo
EPI_ISL_3090022	CUY16-003529-UYMO*	B.1.1.28	Yes	Montevideo
EPI_ISL_3090024	CUY16-003530-UYMO*	B.1.1.28	Yes	Montevideo
EPI_ISL_3090023	CUY16-003531-UYMO*	B.1.1.28	Yes	Montevideo
EPI_ISL_3090025	CUY16-003532-UYMO*	B.1.1.28	Yes	Montevideo
EPI_ISL_3090026	CUY16-003535-UYMO*	B.1.1.28	Yes	Montevideo
EPI_ISL_3090027	CUY16-003536-UYMO*	B.1.1.28	Yes	Montevideo
EPI_ISL_3090028	CUY16-003537-UYXX*	B.1.1.28	Yes	Uruguay
EPI_ISL_3090029	CUY16-003538-UYMO*	B.1.1.28	Yes	Montevideo
EPI_ISL_3090030	CUY16-003539-UYMO*	B.1.1.28	Yes	Montevideo
EPI_ISL_3090031	CUY16-003540-UYXX*	B.1.1.28	Yes	Uruguay
EPI_ISL_3090032	CUY16-003541-UYMO*	B.1.1.28	Yes	Montevideo
EPI_ISL_3090033	CUY16-003543-UYXX*	B.1.1.28	Yes	Uruguay
EPI_ISL_3090034	CUY16-003544-UYXX*	B.1.1.28	Yes	Uruguay
EPI_ISL_3090035	CUY16-003546-UYMO*	B.1.1.28	Yes	Montevideo
EPI_ISL_3090036	CUY16-003690-UYMO*	B.1.1.28	Yes	Montevideo
EPI_ISL_3090037	CUY16-003692-UYMO*	B.1.1.28	Yes	Montevideo
Table S1. Information on the B.1.1.28 samples from Uruguay used in this study. # indicate 11 samples already analyzed in Rego et al. [7], ^ show six samples here sequenced although they were not collected in our target period (November 2020 - April 2021) and * shows the samples processed using the "midnight" primer set, using Nanopore Rapid kit.
